# Copy-number variants and polygenic risk for intelligence confer risk for autism spectrum disorder irrespective of their effects on cognitive ability

**DOI:** 10.1101/2023.11.29.23299190

**Authors:** Zoe Schmilovich, Vincent-Raphaël Bourque, Elise Douard, Guillaume Huguet, Cécile Poulain, Jay P. Ross, Paria Alipour, Charles-Étienne Castonguay, Nadine Younis, Martineau Jean-Louis, Zohra Saci, Zdenka Pausova, Tomas Paus, Gunter Schuman, David Porteous, Gail Davies, Paul Redmond, Sarah E. Harris, Ian J. Deary, Heather Whalley, Caroline Hayward, Patrick A. Dion, Sébastien Jacquemont, Guy A. Rouleau

**Author notes:** **Corresponding Author:** Dr. Guy A. Rouleau, MD, Ph.D., FRCPC, Department of Neurology and Neurosurgery, McGill University, Montréal, Québec, Canada, H3A 2B4.

## Abstract

Rare copy number variants (CNVs) and polygenic risk for intelligence (PRS-IQ) both confer risk for autism spectrum disorder (ASD) but have opposing effects on cognitive ability. The field has struggled to disentangle the effects of these two classes of genomic variants on cognitive ability from their effects on ASD risk, in part because previous studies did not include controls with cognitive measures. We aim to investigate the impact of these genomic variants on ASD risk while adjusting for their known effects on cognitive ability. In a cohort of 8,426 subjects with ASD and 169,804 controls with cognitive assessments, we found that rare coding CNVs and PRS-IQ increased ASD risk, even after adjusting for their effects on cognitive ability. Bottom decile PRS-IQ and CNVs both decreased cognitive ability but had opposing effects on ASD risk. Models combining both classes of variants showed that the effects of rare CNVs and PRS-IQ on ASD risk and cognitive ability were largely additive, further suggesting that risk for ASD is conferred independently from its effects on cognitive ability. Despite imparting mostly additive effects on ASD risk, rare CNVs and PRS-IQ showed opposing effects on core and associated features and developmental history among subjects with ASD. Our findings suggest that cognitive ability itself may not be the factor driving the underlying risk for ASD conferred by these two classes of genomic variants. In other words, ASD risk and cognitive ability may be two distinct manifestations of CNVs and PRS-IQ. This study also highlights the challenge of understanding how genetic risk for ASD maps onto its dimensional traits.
