## Supplemental Tables for "Copy-number variants and polygenic risk for intelligence confer risk for autism spectrum disorder irrespective of their effects on cognitive ability"

### Sheet: Summary of Tables
Table	Name	Legend
Supplementary Table 1	Summary of genetic datasets.	Summary of ASD and unselected control population cohorts with available genetic data included in the study.
Supplementary Table 2	Impact of CNV burden and PRS-IQ on ASD risk and cognitive ability.	Detailed results from the regression analyses in Figure 1.
Supplementary Table 3	Effect of PRS-IQ deciles on ASD risk and cognitive ability.	Detailed results from the regression analyses in Figure 2.
Supplementary Table 4	Number of individuals carrying intolerant CNVs.	Detailed results from the analyses in Figure 3.
Supplementary Table 5	Three-way interaction model results for ASD risk and cognitive ability.	Detailed results from the analyses in Figure 3.

### Sheet: ST1
Cohort	Cases with ASD	Unaffected family members Intrafamilial controls	Unselected general population controls Extrafamilial controls	Modality	Technology
Simons Simplex Collection (SSC)	2606	7615	0	SNP Genotyping	Illumina 1Mv1, 1Mv3, Omni2.5
Simons Foundation Powering Autism Research for Knowledge (SPARK)	21275	38153	0	SNP Genotyping	Illumina Infinium Global Screening Array-24 v1.0
MSSNG	4426	5185	0	Whole-Genome Sequencing	Complete Genomics and Illumina HiSeq (2000 and X)
IMAGEN	0	0	2084	SNP Genotyping	Illumina Quad 610
Generation Scotland (G-Scot)	0	0	16916	SNP Genotyping	Illumina OMNIExpress
Lothian Birth Cohort (LBC)	0	0	1005	SNP Genotyping	Illumina Quad 610
Saguenay Youth Study (SYS)	0	0	1888	SNP Genotyping	Illumina Human 500–610 Quad Arrays
UK BioBank (UKBB)	0	0	335653	SNP Genotyping	UK Biobank Axiom Array
Total	28307	50953	357546
Total individuals	436806

### Sheet: ST2
term	Estimate	std.error	stat	p.value	p.value.adj	est_lwr	est_upr	OR	OR_lwr	OR_upr	IQ.adj	n_cases	n_controls	model_type	analysis_group
DEL_pLI	0.401778	0.0148371	27.0792	1.72956e-161	4.03564e-161	0.372697	0.430859	1.49448	1.45164	1.53858	No	21255	311811	without_cognition	cases.vs.extrafamilial
PRS-IQ	0.0204064	0.00737134	2.76834	0.00563419	0.00788787	0.00595858	0.0348542	1.02062	1.00598	1.03547	No	21255	311811	without_cognition	cases.vs.extrafamilial
DUP_pLI	0.1644	0.00867794	18.9446	4.89632e-80	8.56857e-80	0.147391	0.181408	1.17869	1.15881	1.1989	No	21255	311811	without_cognition	cases.vs.extrafamilial
DEL_pLI*PRS-IQ	-0.0235753	0.0145219	-1.62343	0.104498	0.121914	-0.0520381	0.00488763	0.9767	0.949293	1.0049	No	21255	311811	without_cognition	cases.vs.extrafamilial
PRS-IQ*DUP_pLI	-0.00538142	0.00849495	-0.633484	0.526417	0.526417	-0.0220315	0.0112687	0.994633	0.978209	1.01133	No	21255	311811	without_cognition	cases.vs.extrafamilial
DEL_pLI	-0.159936	0.0247712	-6.45655	1.13046e-10	2.63774e-10	-0.208488	-0.111385	0.852198	0.811811	0.894595	No	8426	0	IQ-as-outcome	dataset_asd_cognition
PRS-IQ	0.196729	0.0210576	9.34242	1.18481e-20	4.14684e-20	0.155456	0.238002	1.21741	1.16819	1.26871	No	8426	0	IQ-as-outcome	dataset_asd_cognition
DUP_pLI	-0.0934609	0.0226369	-4.1287	3.68345e-05	6.44603e-05	-0.137829	-0.0490926	0.910774	0.871248	0.952093	No	8426	0	IQ-as-outcome	dataset_asd_cognition
DEL_pLI*PRS-IQ	-0.0535672	0.0243769	-2.19746	0.028015	0.0326842	-0.101346	-0.00578845	0.947842	0.90362	0.994228	No	8426	0	IQ-as-outcome	dataset_asd_cognition
PRS-IQ*DUP_pLI	-0.0346945	0.0269929	-1.28532	0.198717	0.198717	-0.0876006	0.0182116	0.9659	0.916127	1.01838	No	8426	0	IQ-as-outcome	dataset_asd_cognition
DEL_pLI	-0.113184	0.0101303	-11.1728	5.66918e-29	9.92106e-29	-0.133039	-0.0933284	0.892987	0.875431	0.910894	No	0	169804	IQ-as-outcome	dataset_control_cognition
PRS-IQ	0.190898	0.00232523	82.0984	0	0	0.18634	0.195455	1.21034	1.20483	1.21586	No	0	169804	IQ-as-outcome	dataset_control_cognition
DUP_pLI	-0.0566411	0.00477541	-11.861	1.94394e-32	4.53587e-32	-0.0660009	-0.0472813	0.944933	0.93613	0.953819	No	0	169804	IQ-as-outcome	dataset_control_cognition
DEL_pLI*PRS-IQ	-0.031531	0.010655	-2.95927	0.00308411	0.00431776	-0.0524147	-0.0106472	0.968961	0.948935	0.989409	No	0	169804	IQ-as-outcome	dataset_control_cognition
PRS-IQ*DUP_pLI	-0.000165499	0.00485215	-0.0341083	0.972791	0.972791	-0.00967571	0.00934472	0.999835	0.990371	1.00939	No	0	169804	IQ-as-outcome	dataset_control_cognition
DEL_pLI	0.456281	0.0234853	19.4284	4.44388e-84	1.03691e-83	0.41025	0.502312	1.57819	1.50719	1.65254	No	8426	169804	without_cognition	cases_cognition.vs.extrafamilial_cognition_NA_adj.IQ
PRS-IQ	-0.00196363	0.0116178	-0.169019	0.865782	0.865782	-0.0247345	0.0208073	0.998038	0.975569	1.02103	No	8426	169804	without_cognition	cases_cognition.vs.extrafamilial_cognition_NA_adj.IQ
DUP_pLI	0.184865	0.0130734	14.1405	2.13677e-45	3.73935e-45	0.159241	0.210489	1.20306	1.17262	1.23428	No	8426	169804	without_cognition	cases_cognition.vs.extrafamilial_cognition_NA_adj.IQ
DEL_pLI*PRS-IQ	-0.0261382	0.0235033	-1.11211	0.266092	0.310441	-0.0722046	0.0199283	0.9742	0.930341	1.02013	No	8426	169804	without_cognition	cases_cognition.vs.extrafamilial_cognition_NA_adj.IQ
PRS-IQ*DUP_pLI	-0.0292256	0.0136844	-2.13568	0.0327057	0.045788	-0.0560471	-0.00240405	0.971197	0.945495	0.997599	No	8426	169804	without_cognition	cases_cognition.vs.extrafamilial_cognition_NA_adj.IQ
DEL_pLI	0.380357	0.0244983	15.5258	2.31951e-54	4.63902e-54	0.33234	0.428373	1.46281	1.39423	1.53476	Yes	8426	169804	with_cognition	cases_cognition.vs.extrafamilial_cognition_adj.IQ
PRS-IQ	0.10055	0.011972	8.39875	4.51248e-17	6.01664e-17	0.077085	0.124015	1.10578	1.08013	1.13203	Yes	8426	169804	with_cognition	cases_cognition.vs.extrafamilial_cognition_adj.IQ
DUP_pLI	0.147244	0.0136347	10.7992	3.47059e-27	5.55295e-27	0.12052	0.173968	1.15864	1.12808	1.19002	Yes	8426	169804	with_cognition	cases_cognition.vs.extrafamilial_cognition_adj.IQ
DEL_pLI*PRS-IQ	-0.0505211	0.0247118	-2.04441	0.0409127	0.0409127	-0.0989561	-0.002086	0.950734	0.905782	0.997916	Yes	8426	169804	with_cognition	cases_cognition.vs.extrafamilial_cognition_adj.IQ
PRS-IQ*DUP_pLI	-0.0292781	0.0142132	-2.05993	0.0394056	0.0409127	-0.0571359	-0.00142026	0.971146	0.944466	0.998581	Yes	8426	169804	with_cognition	cases_cognition.vs.extrafamilial_cognition_adj.IQ
DEL_pLI	0.29886	0.0250706	11.9207	9.23164e-33	2.15405e-32	0.249721	0.347998	1.34832	1.28367	1.41623	No	21255	24474	adj.FID	cases.vs.intrafamilial
PRS-IQ	0.00144735	0.0103532	0.139797	0.888821	0.888821	-0.018845	0.0217397	1.00145	0.981331	1.02198	No	21255	24474	adj.FID	cases.vs.intrafamilial
DUP_pLI	0.142197	0.0160648	8.85145	8.63906e-19	1.51183e-18	0.11071	0.173684	1.1528	1.11707	1.18968	No	21255	24474	adj.FID	cases.vs.intrafamilial
DEL_pLI*PRS-IQ	-0.0108279	0.0251659	-0.430263	0.667005	0.778172	-0.060153	0.0384972	0.98923	0.94162	1.03925	No	21255	24474	adj.FID	cases.vs.intrafamilial
PRS-IQ*DUP_pLI	-0.00832218	0.0156436	-0.531987	0.594735	0.778172	-0.0389836	0.0223392	0.991712	0.961766	1.02259	No	21255	24474	adj.FID	cases.vs.intrafamilial
DEL_pLI	0.156109	0.019865	7.85849	3.88787e-15	1.36075e-14	0.117174	0.195045	1.16895	1.12431	1.21537	No	24474	311811	without_cognition	intrafamilial.vs.extrafamilial
PRS-IQ	-0.000871889	0.00676444	-0.128893	0.897442	0.897442	-0.0141302	0.0123864	0.999128	0.985969	1.01246	No	24474	311811	without_cognition	intrafamilial.vs.extrafamilial
DUP_pLI	0.0584568	0.010515	5.55939	2.70714e-08	6.31667e-08	0.0378475	0.0790661	1.0602	1.03857	1.08228	No	24474	311811	without_cognition	intrafamilial.vs.extrafamilial
DEL_pLI*PRS-IQ	-0.00655558	0.021093	-0.310794	0.755957	0.897442	-0.0478978	0.0347867	0.993466	0.953231	1.0354	No	24474	311811	without_cognition	intrafamilial.vs.extrafamilial
PRS-IQ*DUP_pLI	0.00314977	0.0108553	0.290158	0.771695	0.897442	-0.0181267	0.0244262	1.00315	0.982037	1.02473	No	24474	311811	without_cognition	intrafamilial.vs.extrafamilial

### Sheet: ST3
PRS_group	Estimate	std.error	stat	p.value	p.value.adj	est_lwr	est_upr	OR	OR_lwr	OR_upr	n_cases	n_controls	model_type	analysis_group
PRS_group_1	0.0817944	0.038051	2.1496	0.0315872	0.0315872	0.00721433	0.156374	1.08523	1.00724	1.16926	849	15609	without_cognition	cases_cognition.vs.extrafamilial_cognition_NA_adj.IQ
PRS_group_2	0.000497422	0.0385914	0.0128895	0.989716	0.989716	-0.0751417	0.0761365	1.0005	0.927612	1.07911	815	16259	without_cognition	cases_cognition.vs.extrafamilial_cognition_NA_adj.IQ
PRS_group_3	0.00462295	0.0385876	0.119804	0.904638	0.904638	-0.0710087	0.0802546	1.00463	0.931454	1.08356	815	16429	without_cognition	cases_cognition.vs.extrafamilial_cognition_NA_adj.IQ
PRS_group_4	0.0412229	0.0375353	1.09824	0.272098	0.272098	-0.0323462	0.114792	1.04208	0.968171	1.12164	867	16726	without_cognition	cases_cognition.vs.extrafamilial_cognition_NA_adj.IQ
PRS_group_5	0.0236095	0.0376721	0.626711	0.530849	0.530849	-0.0502278	0.0974467	1.02389	0.951013	1.10235	865	16916	without_cognition	cases_cognition.vs.extrafamilial_cognition_NA_adj.IQ
PRS_group_6	0.0078203	0.0381217	0.205141	0.837462	0.837462	-0.0668981	0.0825387	1.00785	0.93529	1.08604	835	16880	without_cognition	cases_cognition.vs.extrafamilial_cognition_NA_adj.IQ
PRS_group_7	0.000613319	0.0375994	0.0163119	0.986986	0.986986	-0.0730814	0.0743081	1.00061	0.929525	1.07714	859	17265	without_cognition	cases_cognition.vs.extrafamilial_cognition_NA_adj.IQ
PRS_group_8	-0.0664393	0.0384385	-1.72846	0.0839065	0.0839065	-0.141779	0.0089002	0.93572	0.867813	1.00894	819	17573	without_cognition	cases_cognition.vs.extrafamilial_cognition_NA_adj.IQ
PRS_group_9	-0.0936658	0.038795	-2.41438	0.015762	0.015762	-0.169704	-0.0176277	0.910587	0.843915	0.982527	804	17775	without_cognition	cases_cognition.vs.extrafamilial_cognition_NA_adj.IQ
PRS_group_10	0.00104073	0.0369114	0.0281954	0.977506	0.977506	-0.0713056	0.0733871	1.00104	0.931177	1.07615	898	18372	without_cognition	cases_cognition.vs.extrafamilial_cognition_NA_adj.IQ
PRS_group_1	-0.105668	0.038785	-2.72445	0.00644082	0.00644082	-0.181686	-0.0296492	0.899724	0.833863	0.970786	849	15609	with_cognition	cases_cognition.vs.extrafamilial_cognition_adj.IQ
PRS_group_2	-0.104561	0.0391424	-2.67131	0.00755565	0.00755565	-0.181281	-0.0278423	0.900719	0.834201	0.972542	815	16259	with_cognition	cases_cognition.vs.extrafamilial_cognition_adj.IQ
PRS_group_3	-0.0611451	0.0391277	-1.56271	0.118122	0.118122	-0.137835	0.0155452	0.940687	0.871242	1.01567	815	16429	with_cognition	cases_cognition.vs.extrafamilial_cognition_adj.IQ
PRS_group_4	-0.00721745	0.0380938	-0.189465	0.849728	0.849728	-0.0818812	0.0674463	0.992809	0.921381	1.06977	867	16726	with_cognition	cases_cognition.vs.extrafamilial_cognition_adj.IQ
PRS_group_5	-0.00149033	0.0382849	-0.0389272	0.968948	0.968948	-0.0765287	0.0735481	0.998511	0.926326	1.07632	865	16916	with_cognition	cases_cognition.vs.extrafamilial_cognition_adj.IQ
PRS_group_6	0.0179434	0.0386487	0.46427	0.642455	0.642455	-0.057808	0.0936949	1.01811	0.943831	1.09822	835	16880	with_cognition	cases_cognition.vs.extrafamilial_cognition_adj.IQ
PRS_group_7	0.0320263	0.038188	0.838647	0.401667	0.401667	-0.0428222	0.106875	1.03254	0.958082	1.11279	859	17265	with_cognition	cases_cognition.vs.extrafamilial_cognition_adj.IQ
PRS_group_8	0.0169156	0.0390049	0.433678	0.664522	0.664522	-0.0595341	0.0933652	1.01706	0.942203	1.09786	819	17573	with_cognition	cases_cognition.vs.extrafamilial_cognition_adj.IQ
PRS_group_9	0.028913	0.0394388	0.733112	0.46349	0.46349	-0.048387	0.106213	1.02934	0.952765	1.11206	804	17775	with_cognition	cases_cognition.vs.extrafamilial_cognition_adj.IQ
PRS_group_10	0.19114	0.0376664	5.07455	3.8841e-07	3.8841e-07	0.117314	0.264966	1.21063	1.12447	1.30339	898	18372	with_cognition	cases_cognition.vs.extrafamilial_cognition_adj.IQ
PRS_group_1	-0.0370304	0.0243016	-1.52378	0.127563	0.127563	-0.0846616	0.0106008	0.963647	0.918823	1.01066	2099	31305	without_cognition	cases.vs.extrafamilial
PRS_group_2	0.00349961	0.0240377	0.145589	0.884246	0.884246	-0.0436142	0.0506135	1.00351	0.957323	1.05192	2150	31208	without_cognition	cases.vs.extrafamilial
PRS_group_3	0.00966316	0.024078	0.401327	0.688179	0.688179	-0.0375297	0.056856	1.00971	0.963166	1.0585	2141	31087	without_cognition	cases.vs.extrafamilial
PRS_group_4	-0.0273498	0.0242984	-1.12558	0.260344	0.260344	-0.0749748	0.0202752	0.973021	0.927767	1.02048	2097	31154	without_cognition	cases.vs.extrafamilial
PRS_group_5	0.0249676	0.0239573	1.04217	0.297332	0.297332	-0.0219887	0.0719239	1.02528	0.978251	1.07457	2165	31081	without_cognition	cases.vs.extrafamilial
PRS_group_6	0.0218373	0.0240625	0.907524	0.36413	0.36413	-0.0253252	0.0689998	1.02208	0.974993	1.07144	2141	31078	without_cognition	cases.vs.extrafamilial
PRS_group_7	-0.00737802	0.0241561	-0.305431	0.760038	0.760038	-0.054724	0.039968	0.992649	0.946746	1.04078	2116	31217	without_cognition	cases.vs.extrafamilial
PRS_group_8	0.00257118	0.0242295	0.106118	0.915489	0.915489	-0.0449186	0.050061	1.00257	0.956075	1.05134	2115	31184	without_cognition	cases.vs.extrafamilial
PRS_group_9	-0.0153544	0.0243883	-0.629581	0.528969	0.528969	-0.0631555	0.0324467	0.984763	0.938797	1.03298	2078	31254	without_cognition	cases.vs.extrafamilial
PRS_group_10	0.0240663	0.0240737	0.999694	0.317459	0.317459	-0.0231181	0.0712507	1.02436	0.977147	1.07385	2153	31243	without_cognition	cases.vs.extrafamilial
PRS_group_1	0.0516126	0.033751	1.52922	0.126211	0.126211	-0.0145394	0.117765	1.05297	0.985566	1.12498	2099	2350	adj.FID	cases.vs.intrafamilial
PRS_group_2	0.0466461	0.0333634	1.39812	0.162076	0.162076	-0.0187461	0.112038	1.04775	0.981429	1.11856	2150	2396	adj.FID	cases.vs.intrafamilial
PRS_group_3	-0.00348379	0.0330479	-0.105416	0.916045	0.916045	-0.0682576	0.06129	0.996522	0.93402	1.06321	2141	2526	adj.FID	cases.vs.intrafamilial
PRS_group_4	-0.0355507	0.0332469	-1.06929	0.284938	0.284938	-0.100715	0.0296133	0.965074	0.904191	1.03006	2097	2503	adj.FID	cases.vs.intrafamilial
PRS_group_5	-0.0214873	0.032948	-0.652158	0.514299	0.514299	-0.0860654	0.0430908	0.978742	0.917534	1.04403	2165	2508	adj.FID	cases.vs.intrafamilial
PRS_group_6	-0.0337629	0.032975	-1.0239	0.305884	0.305884	-0.0983939	0.030868	0.966801	0.906292	1.03135	2141	2535	adj.FID	cases.vs.intrafamilial
PRS_group_7	-0.00128041	0.0334083	-0.0383259	0.969428	0.969428	-0.0667607	0.0641999	0.99872	0.935419	1.06631	2116	2421	adj.FID	cases.vs.intrafamilial
PRS_group_8	0.00832393	0.033334	0.249713	0.802809	0.802809	-0.0570107	0.0736586	1.00836	0.944584	1.07644	2115	2455	adj.FID	cases.vs.intrafamilial
PRS_group_9	-0.0421701	0.0335159	-1.25821	0.208316	0.208316	-0.107861	0.0235212	0.958707	0.897752	1.0238	2078	2422	adj.FID	cases.vs.intrafamilial
PRS_group_10	0.0339572	0.0334465	1.01527	0.309978	0.309978	-0.031598	0.0995124	1.03454	0.968896	1.10463	2153	2358	adj.FID	cases.vs.intrafamilial
PRS_group_1	-0.0484796	0.0225365	-2.15116	0.0314637	0.0314637	-0.0926511	-0.00430804	0.952677	0.911511	0.995701	2350	31305	without_cognition	intrafamilial.vs.extrafamilial
PRS_group_2	-0.0235896	0.0223584	-1.05507	0.291394	0.291394	-0.0674119	0.0202328	0.976686	0.93481	1.02044	2396	31208	without_cognition	intrafamilial.vs.extrafamilial
PRS_group_3	0.0388881	0.0218774	1.77755	0.0754783	0.0754783	-0.0039916	0.0817677	1.03965	0.996016	1.0852	2526	31087	without_cognition	intrafamilial.vs.extrafamilial
PRS_group_4	0.0280085	0.0219587	1.27551	0.20213	0.20213	-0.0150306	0.0710475	1.0284	0.985082	1.07363	2503	31154	without_cognition	intrafamilial.vs.extrafamilial
PRS_group_5	0.0313409	0.0219491	1.42789	0.153322	0.153322	-0.0116792	0.0743611	1.03184	0.988389	1.0772	2508	31081	without_cognition	intrafamilial.vs.extrafamilial
PRS_group_6	0.042104	0.021858	1.92625	0.0540733	0.0540733	-0.000737738	0.0849457	1.043	0.999263	1.08866	2535	31078	without_cognition	intrafamilial.vs.extrafamilial
PRS_group_7	-0.013527	0.0222692	-0.607431	0.543565	0.543565	-0.0571747	0.0301207	0.986564	0.944429	1.03058	2421	31217	without_cognition	intrafamilial.vs.extrafamilial
PRS_group_8	0.000385794	0.0221481	0.0174189	0.986102	0.986102	-0.0430244	0.043796	1.00039	0.957888	1.04477	2455	31184	without_cognition	intrafamilial.vs.extrafamilial
PRS_group_9	-0.0148936	0.022268	-0.668837	0.5036	0.5036	-0.0585389	0.0287516	0.985217	0.943142	1.02917	2422	31254	without_cognition	intrafamilial.vs.extrafamilial
PRS_group_10	-0.0437127	0.0225134	-1.94163	0.0521817	0.0521817	-0.0878389	0.000413531	0.957229	0.915908	1.00041	2358	31243	without_cognition	intrafamilial.vs.extrafamilial
PRS_group_1	-0.400446	0.0681146	-5.87901	4.28457e-09	1.07114e-08	-0.533951	-0.266942	0.670021	0.586284	0.765718	849	0	IQ-as-outcome	dataset_asd_cognition
PRS_group_2	-0.161087	0.0694744	-2.31865	0.020438	0.020438	-0.297256	-0.0249168	0.851218	0.742854	0.975391	815	0	IQ-as-outcome	dataset_asd_cognition
PRS_group_3	-0.116233	0.0694966	-1.67249	0.094464	0.094464	-0.252446	0.0199806	0.890268	0.776898	1.02018	815	0	IQ-as-outcome	dataset_asd_cognition
PRS_group_4	-0.132002	0.067599	-1.95273	0.0508848	0.0508848	-0.264496	0.00049153	0.876339	0.767592	1.00049	867	0	IQ-as-outcome	dataset_asd_cognition
PRS_group_5	0.0503687	0.0676871	0.74414	0.456812	0.456812	-0.082298	0.183035	1.05166	0.920997	1.20086	865	0	IQ-as-outcome	dataset_asd_cognition
PRS_group_6	0.050449	0.0687665	0.733628	0.463196	0.463196	-0.0843333	0.185231	1.05174	0.919125	1.2035	835	0	IQ-as-outcome	dataset_asd_cognition
PRS_group_7	0.00537695	0.0678898	0.0792011	0.936875	0.936875	-0.127687	0.138441	1.00539	0.880129	1.14848	859	0	IQ-as-outcome	dataset_asd_cognition
PRS_group_8	0.0972388	0.0693508	1.40213	0.160913	0.160913	-0.0386887	0.233166	1.10212	0.96205	1.26259	819	0	IQ-as-outcome	dataset_asd_cognition
PRS_group_9	0.200004	0.0698974	2.8614	0.00422813	0.00422813	0.0630055	0.337003	1.22141	1.06503	1.40074	804	0	IQ-as-outcome	dataset_asd_cognition
PRS_group_10	0.391442	0.0664431	5.89139	3.97669e-09	9.94173e-09	0.261214	0.521671	1.47911	1.29851	1.68484	898	0	IQ-as-outcome	dataset_asd_cognition
PRS_group_1	-0.367291	0.00801354	-45.8337	0	0	-0.382997	-0.351584	0.692608	0.681815	0.703573	0	15609	IQ-as-outcome	dataset_control_cognition
PRS_group_2	-0.22403	0.00789813	-28.365	1.41789e-176	3.54471e-176	-0.239511	-0.20855	0.799291	0.787013	0.81176	0	16259	IQ-as-outcome	dataset_control_cognition
PRS_group_3	-0.151013	0.00787152	-19.1847	6.06672e-82	1.51668e-81	-0.166441	-0.135585	0.859837	0.846673	0.873205	0	16429	IQ-as-outcome	dataset_control_cognition
PRS_group_4	-0.0929173	0.00781443	-11.8905	1.36675e-32	3.41688e-32	-0.108234	-0.077601	0.911269	0.897418	0.925334	0	16726	IQ-as-outcome	dataset_control_cognition
PRS_group_5	-0.0493855	0.00777725	-6.35	2.15856e-10	2.6982e-10	-0.0646289	-0.0341421	0.951814	0.937415	0.966434	0	16916	IQ-as-outcome	dataset_control_cognition
PRS_group_6	0.0048676	0.00778554	0.62521	0.531834	0.664792	-0.0103921	0.0201273	1.00488	0.989662	1.02033	0	16880	IQ-as-outcome	dataset_control_cognition
PRS_group_7	0.0631406	0.00770646	8.19321	2.56094e-16	3.20118e-16	0.048036	0.0782453	1.06518	1.04921	1.08139	0	17265	IQ-as-outcome	dataset_control_cognition
PRS_group_8	0.147904	0.00763948	19.3605	2.04762e-83	5.11905e-83	0.132931	0.162877	1.1594	1.14217	1.17689	0	17573	IQ-as-outcome	dataset_control_cognition
PRS_group_9	0.220727	0.00759055	29.0792	1.88587e-185	9.42935e-185	0.205849	0.235604	1.24698	1.22857	1.26567	0	17775	IQ-as-outcome	dataset_control_cognition
PRS_group_10	0.366089	0.0074468	49.1606	0	0	0.351494	0.380685	1.44208	1.42119	1.46329	0	18372	IQ-as-outcome	dataset_control_cognition

### Sheet: ST4
Number of individuals carrying deletions or duplications in highly-intolerant genes
Deletions	Cases with ASD	Extrafamilial controls	Total
0	8170	168499	176669
1	162	1049	1211										pe
2+	94	256	350
Duplications	Cases with ASD	Extrafamilial controls	Total
0	8028	166003	174031
1	227	2512	2739
2+	171	1289	1460

### Sheet: ST5
Effect of PRS-IQ on outcome as moderated by one variable (CNV carrier status)
Outcome	CNV type	moderator 1: Haploinsufficient genes	moderator 2: N/A	Est. (slope of PRS-IQ)	S.E.	0.025	0.975	z val.	p (FDR corrected)
ASD risk	DEL	≥2		-0.0129919	0.133539	-0.274723	0.248739	-0.0972894	0.922497
		1		-0.0255017	0.0883562	-0.198677	0.147673	-0.288624	0.772869
		0		0.0966458	0.0120935	0.072943	0.120348	7.99157	1.3323e-15
	DUP	≥2		0.0132188	0.0875734	-0.158422	0.18486	0.150945	0.880019
		1		0.165586	0.0721155	0.0242422	0.30693	2.29612	0.0216689
		0		0.0966458	0.0120935	0.072943	0.120348	7.99157	1.3323e-15
Cognitive ability	DEL	≥2		-0.0706169	0.0547199	-0.177867	0.0366329	-1.29052	0.196873
		1		0.103495	0.0281926	0.0482386	0.158752	3.67102	0.000241658
		0		0.191073	0.00242332	0.186324	0.195823	78.8478	0
	DUP	≥2		0.167039	0.0267761	0.114558	0.219519	6.23835	4.43188e-10
		1		0.205874	0.018906	0.168819	0.242929	10.8894	1.32153e-27
		0		0.191073	0.00242332	0.186324	0.195823	78.8478	0
Effect of PRS-IQ on outcome as moderated by two variables (CNV carrier status and cognitive ability/ASD status)
Outcome	CNV type	moderator 1: Haploinsufficient genes	moderator 2: cognitive ability	Est. (slope of PRS-IQ)	S.E.	0.025	0.975	z val.	p (FDR corrected)
ASD risk	DEL	0	-1 SD (-0.97)	0.08872	0.0131649	0.0629173	0.114523	6.73914	1.59329e-11
		1		0.0036641	0.0936697	-0.179925	0.187253	0.0391172	0.968797
		≥2		-0.0764703	0.147659	-0.365876	0.212935	-0.517886	0.604538
		0	Mean (0.067)	0.102647	0.0131512	0.0768707	0.128423	7.80509	5.94572e-15
		1		-0.0689166	0.101879	-0.268595	0.130762	-0.676457	0.49875
		≥2		-0.220897	0.217915	-0.648001	0.206208	-1.01369	0.310733
		0	1 SD (1.10)	0.116573	0.01969	0.0779817	0.155165	5.92043	3.211e-09
		1		-0.141497	0.15677	-0.448761	0.165766	-0.902579	0.366749
		≥2		-0.365323	0.327026	-1.00628	0.275637	-1.11711	0.263949
	DUP	0	-1 SD (-0.97)	0.08872	0.0131649	0.0629173	0.114523	6.73914	1.59329e-11
		1		0.173193	0.0783847	0.0195616	0.326824	2.20952	0.0271383
		≥2		0.0416052	0.0901204	-0.135027	0.218238	0.461663	0.644323
		0	Mean (0.067)	0.102647	0.0131512	0.0768707	0.128423	7.80509	5.94572e-15
		1		0.157692	0.081248	-0.00155152	0.316935	1.94087	0.0522743
		≥2		-0.0988226	0.114073	-0.322402	0.124757	-0.866309	0.386321
		0	1 SD (1.10)	0.116573	0.01969	0.0779817	0.155165	5.92043	3.211e-09
		1		0.142191	0.120949	-0.094866	0.379247	1.17562	0.239747
		≥2		-0.23925	0.174508	-0.58128	0.102779	-1.371	0.170375
Cognitive ability	DEL	0	Extrafamilial control	0.190831	0.00248005	0.18597	0.195692	76.9464	0
		1		0.111312	0.0297723	0.0529588	0.169665	3.73878	0.000184976
		≥2		0.00263874	0.0696088	-0.133793	0.13907	0.0379081	0.969761
		0	ASD case	0.196734	0.0113597	0.174469	0.218998	17.3185	3.86988e-67
		1		0.0254429	0.0879084	-0.146855	0.197741	0.289425	0.772256
		≥2		-0.197183	0.0885756	-0.370789	-0.0235763	-2.22615	0.0260055
	DUP	0	Extrafamilial control	0.190831	0.00248005	0.18597	0.195692	76.9464	0
		1		0.203751	0.0196717	0.165195	0.242307	10.3576	3.93051e-25
		≥2		0.180525	0.0282739	0.125109	0.235941	6.38487	1.71961e-10
		0	ASD case	0.196734	0.0113597	0.174469	0.218998	17.3185	3.86988e-67
		1		0.22931	0.0683323	0.0953807	0.36324	3.35581	0.000791485
		≥2		0.0192772	0.0834964	-0.144374	0.182928	0.230874	0.817413
